# Effect of Pathway-specific Polygenic Risk Scores for Alzheimer’s Disease (AD) on Rate of Change in Cognitive Function and AD-related Biomarkers among Asymptomatic Individuals

**DOI:** 10.1101/2023.01.30.23285142

**Authors:** Yuexuan Xu, Eva Vasiljevic, Yuetiva K. Deming, Erin M. Jonaitis, Rebecca L. Koscik, Carol A. Van Hulle, Qiongshi Lu, Margherita Carboni, Gwendlyn Kollmorgen, Norbert Wild, Cynthia M. Carlsson, Sterling C. Johnson, Henrik Zetterberg, Kaj Blennow, Corinne D. Engelman

## Abstract

**Background:** Genetic scores for late-onset Alzheimer’s disease (LOAD) have been associated with preclinical cognitive decline and biomarker variations. Compared with an overall polygenic risk score (PRS), a pathway-specific PRS (p-PRS) may be more appropriate in predicting a specific biomarker or cognitive component underlying LOAD pathology earlier in the lifespan.

**Objective:** In this study, we leveraged 10 years of longitudinal data from initially cognitively unimpaired individuals in the Wisconsin Registry for Alzheimer’s Prevention and explored changing patterns in cognition and biomarkers at various age points along six biological pathways.

**Methods:** PRS and p-PRSs with and without apolipoprotein E (*APOE*) were constructed separately based on the significant SNPs associated with LOAD in a recent genome-wide association study meta-analysis and compared to *APOE* alone. We used a linear mixed-effects model to assess the association between PRS/p-PRSs and global/domain-specific cognitive trajectories among 1,175 individuals. We also applied the model to the outcomes of cerebrospinal fluid biomarkers for beta-amyloid 42 (Aβ42), Aβ42/40 ratio, total tau, and phosphorylated tau in a subset. Replication analyses were performed in an independent sample.

**Results:** We found p-PRSs and the overall PRS can predict preclinical changes in cognition and biomarkers. The effects of p-PRSs/PRS on rate of change in cognition, beta-amyloid, and tau outcomes are dependent on age and appear earlier in the lifespan when *APOE* is included in these risk scores compared to when *APOE* is excluded.

**Conclusion:** In addition to *APOE*, the p-PRSs can predict age-dependent changes in beta-amyloid, tau, and cognition. Once validated, they could be used to identify individuals with an elevated genetic risk of accumulating beta-amyloid and tau, long before the onset of clinical symptoms.
