## Supplementary excel table for "Effect of Pathway-specific Polygenic Risk Scores for Alzheimer’s Disease (AD) on Rate of Change in Cognitive Function and AD-related Biomarkers among Asymptomatic Individuals"

### Sheet: regression
	Supplementary table. Full regression outputs for the model with interaction between APP metabolism p-PRS and age on delayed recall.
	Effect	Beta	SE	P
	(Intercept)	8.88767	2.83457	0.00177033
B1	PRS	3.35988	2.85479	0.239306
B2	PRS * Age	-0.197367	0.140489	0.160153
B3	PRS * Age^2	0.00378143	0.0022873	0.0983749
B4	PRS * Age^3	-2.38896e-05	1.23179e-05	0.0525314
B5	Age	-0.4972	0.138989	0.000351957
B6	Age^2	0.00851498	0.00225981	0.000167293
B7	Age^3	-5.09762e-05	1.21605e-05	2.83483e-05
B8	Male	-0.377852	0.0421984	9.98559e-12
B9	Education	0.0904865	0.00882988	2.68121e-24
B10	Principal component 1	-1.73685	0.665441	0.00909102
B11	Principal component 2	0.782631	0.659184	0.235201
B12	Principal component 3	0.227755	0.667576	0.732999
B13	Principal component 4	-0.176057	0.658474	0.789199
B14	Principal component 5	1.25619	0.6591	0.0567447
B15	Practice = 1	0.0918115	0.0181985	4.83565e-07
B16	Practice = 2	0.235135	0.0229541	3.47284e-24
B17	Practice = 3	0.364708	0.0294577	2.7706e-34
B18	Practice = 4	0.49824	0.0383808	1.99853e-37
	Simple slope analysis	Formula = B1+B2*Age+B3*Age*Age+B4*Age*Age*Age
	Age	Simple slope esimates of p-PRS
	50	-0.0410835
	55	-0.0310975
	60	-0.0291288
	65	-0.0530948
	70	-0.120912
	75	-0.250499
	80	-0.459772
	85	-0.766648
